# Dharma: A novel, clinically grounded machine learning framework for pediatric appendicitis—diagnosis, severity assessment and evidence-based clinical decision support

**DOI:** 10.1101/2025.05.27.25328468

**Authors:** Anup Thapa Kshetri, Subash Pahari, Shashank Timilsina, Binay Chapagain

## Abstract

Acute appendicitis is a common but diagnostically challenging surgical emergency in children. Existing linear scoring systems lack sufficient accuracy for standalone use, while advanced imaging is constrained by risks of sedation, contrast, and radiation. Furthermore, no available tools provide prognostic guidance.

We introduce *Dharma*, a machine learning framework consisting of a clinically grounded imputer and two random forest classifiers for diagnosis and severity assessment. Designed for real-world bedside use, Dharma is open-sourced and accessible through a web application.

Dharma achieved excellent diagnostic performance, with an AUC-ROC of 0.98 [0.97–0.99] and accuracy of 93% [91–95]. For prognostic classification, it identified complicated appendicitis with high sensitivity (96% [93–99]) and negative predictive value (97% [94–99]). In cases without appendix visualization—a frequent limitation in resource-constrained settings—Dharma maintained strong performance (AUC-ROC 0.96 [0.93–0.99]), with specificity of 97% [93–c100] and PPV of 93% [84–c100] at a 44% threshold, and sensitivity of 92% [84–98] with NPV of 95% [91–99] at a 25% threshold. These threshold-dependent trade-offs enable Dharma to support both ruling in and ruling out appendicitis within diverse clinical workflows.

Beyond pediatric appendicitis, Dharma’s open-source framework and clinically grounded design provide a generalizable foundation for developing equitable and practical decision-support tools in healthcare.

**Author Summary:** Accurate diagnosis and risk stratification of pediatric appendicitis remain challenging due to heterogeneous clinical presentations, the absence of definitive biomarkers, and limited access to reliable imaging, particularly in resource-constrained settings. Existing clinical scoring systems, while simple and widely used, rely on fixed linear assumptions, lack interpretability at the individual patient level, and are restricted to diagnostic decision-making without addressing disease severity or prognosis.

To address these limitations, we developed **Dharma**, a clinically grounded, interpretable machine learning-based framework designed to support both diagnosis and severity assessment of pediatric appendicitis using routinely available clinical, laboratory, and radiological data. Rather than replacing clinical judgment, Dharma is intentionally designed to mirror real-world clinical reasoning, explicitly model non-linear interactions among features, and provide transparent explanations for its predictions.

Implemented as an open-access, web-based clinical decision support tool, Dharma delivers real-time, evidence-based risk estimates that are adaptable to varying resource settings. Beyond pediatric appendicitis, this work demonstrates a generalizable, medicine-first approach to developing equitable and interpretable AI systems that complement clinician decision-making and align with the evolving needs of 21st-century healthcare.
