## Supplemental Table 1 for "Dharma: A novel, clinically grounded machine learning framework for pediatric appendicitis—diagnosis, severity assessment and evidence-based clinical decision support"

### Sheet: Sheet1
	Features	Missing Count	Missing Percentage
	Age	0	0
	BMI	27	3.46
	Sex	1	0.13
	Height	25	3.21
	Weight	2	0.26
	Length_of_Stay	3	0.38
	Management	0	0
	Severity	0	0
	Diagnosis_Presumptive	1	0.13
	Diagnosis	0	0
	Alvarado_Score	50	6.41
	Paedriatic_Appendicitis_Score	50	6.41
	Appendix_on_US	3	0.38
	Appendix_Diameter	282	36.15
	Migratory_Pain	7	0.9
	Lower_Right_Abd_Pain	6	0.77
	Contralateral_Rebound_Tenderness	13	1.67
	Coughing_Pain	14	1.79
	Nausea	6	0.77
	Loss_of_Appetite	8	1.03
	Body_Temperature	5	0.64
	WBC_Count	4	0.51
	Neutrophil_Percentage	101	12.95
	Segmented_Neutrophils	726	93.08
	Neutrophilia	48	6.15
	RBC_Count	16	2.05
	Hemoglobin	16	2.05
	RDW	24	3.08
	Thrombocyte_Count	16	2.05
	Ketones_in_Urine	198	25.38
	RBC_in_Urine	204	26.15
	WBC_in_Urine	197	25.26
	CRP	9	1.15
	Dysuria	27	3.46
	Stool	15	1.92
	Peritonitis	7	0.9
	Psoas_Sign	35	4.49
	Ipsilateral_Rebound_Tenderness	161	20.64
	US_Performed	3	0.38
	US_Number	21	2.69
	Free_Fluids	61	7.82
	Appendix_Wall_Layers	562	72.05
	Target_Sign	642	82.31
	Appendicolith	711	91.15
	Perfusion	717	91.92
	Perforation	699	89.62
	Surrounding_Tissue_Reaction	528	67.69
	Appendicular_Abscess	695	89.1
	Abscess_Location	767	98.33
	Pathological_Lymph_Nodes	577	73.97
	Lymph_Nodes_Location	659	84.49
	Bowel_Wall_Thickening	681	87.31
	Conglomerate_of_Bowel_Loops	737	94.49
	Ileus	720	92.31
	Coprostasis	709	90.9
	Meteorism	640	82.05
	Enteritis	714	91.54
	Gynecological_Findings	754	96.67
