## Supplemental Table 2 for "Dharma: A novel, clinically grounded machine learning framework for pediatric appendicitis—diagnosis, severity assessment and evidence-based clinical decision support"

### Sheet: Sheet1
Strategy	AUC-ROC	AUC-ROC_CI	Paired-ttest	Accuracy	Specificity	NPV	Sensitivity	PPV
DecisionTreeRegressor	0.96	[0.942, 0.974]	-	0.9	0.89	0.87	0.9	0.92
KNN	0.95	[0.939, 0.971]	0.23	0.9	0.9	0.87	0.9	0.93
LinearRegressor	0.96	[0.940, 0.973]	0.58	0.9	0.89	0.86	0.9	0.92
Simple	0.96	[0.943, 0.971]	0.78	0.9	0.9	0.87	0.9	0.93
